# Investigating the Role of Neighborhood Socioeconomic Status and Germline Genetics on Prostate Cancer Risk

**DOI:** 10.1101/2024.07.31.24311312

**Authors:** Jonathan Judd, Jeffrey P. Spence, Jonathan K. Pritchard, Linda Kachuri, John S. Witte

## Abstract

**Background:** Genetic factors play an important role in prostate cancer (PCa) development with polygenic risk scores (PRS) predicting disease risk across genetic ancestries. However, there are few convincing modifiable factors for PCa and little is known about their potential interaction with genetic risk. We analyzed incident PCa cases (n=6,155) and controls (n=98,257) of European and African ancestry from the UK Biobank (UKB) cohort to evaluate the role of neighborhood socioeconomic status (nSES)–and how it may interact with PRS–on PCa risk.

**Methods:** We evaluated a multi-ancestry PCa PRS containing 269 genetic variants to understand the association of germline genetics with PCa in UKB. Using the English Indices of Deprivation, a set of validated metrics that quantify lack of resources within geographical areas, we performed logistic regression to investigate the main effects and interactions between nSES deprivation, PCa PRS, and PCa.

**Results:** The PCa PRS was strongly associated with PCa (OR=2.04; 95%CI=2.00-2.09; P<0.001). Additionally, nSES deprivation indices were inversely associated with PCa: employment (OR=0.91; 95%CI=0.86-0.96; P<0.001), education (OR=0.94; 95%CI=0.83-0.98; P<0.001), health (OR=0.91; 95%CI=0.86-0.96; P<0.001), and income (OR=0.91; 95%CI=0.86-0.96; P<0.001). The PRS effects showed little heterogeneity across nSES deprivation indices, except for the Townsend Index (P=0.03).

**Conclusions:** We reaffirmed genetics as a risk factor for PCa and identified nSES deprivation domains that influence PCa detection and are potentially correlated with environmental exposures that are a risk factor for PCa. These findings also suggest that nSES and genetic risk factors for PCa act independently.
