## Supplemental Tables for "Investigating the Role of Neighborhood Socioeconomic Status and Germline Genetics on Prostate Cancer Risk"

### Sheet: Supplemental Table 1
Supplemental Table 1: Odds Ratio for PCa by PRS across populations and PRS models
Odds ratios (OR), 95% confidence intervals, and p-values for the association between a 269 variant, 451 variant, and PRS-CSx PRS models and PCa when PRS values modeled continuously for European and African populations groups. PRS values were standardized per population before analysis. Age at assessment and the first 10 genetic PCs are included as covariates
Ancestry	PRS Model	OR	low95	up95	p.value
European	PRS_269	2.04169	1.99529	2.08916	5.34E-807
European	PRS_451	2.16406	2.1147	2.21457	1.27E-936
European	PRS_csx	2.35736	2.30231	2.41372	1.83E-1101
African	PRS_269	1.35321	1.16137	1.57674	0.000105
African	PRS_451	1.42634	1.22371	1.66252	5.56e-06
African	PRS_csx	1.73253	1.45747	2.05951	4.65e-10

### Sheet: Supplemental Table 2
Supplemental Table 2: Odds ratios (95% CI) for PCa in relation to nSES indices of deprivation
Odds ratios (ORs), 95% confidence interval, and P-value estimates between nSES deprivation indices and PCa for the European and African groups. All indices of deprivation, including index of multiple deprivation (IMD), were standardized per group prior to modeling. ORs < 1 signify increased nSES deprivation and less neighborhood resources lower odds of PCa. Age at assesssment is included as a cov…
	European		African
Deprivation Index	OR (95% CI)	p.value	OR (95% CI)	p.value
IMD	0.92 (0.89-0.95)	1.03e-08	0.96 (0.78-1.19)	0.730499
Income	0.91 (0.89-0.94)	1.44e-09	0.96 (0.78-1.18)	0.71026
Employment	0.91 (0.88-0.93)	1.03e-10	0.97 (0.79-1.19)	0.757363
Health	0.91 (0.88-0.93)	1.66e-12	1.03 (0.84-1.26)	0.811002
Education	0.92 (0.9-0.95)	7.89e-08	1.07 (0.87-1.32)	0.511629
Housing/Service	1.04 (1.01-1.06)	0.00677709	0.91 (0.74-1.11)	0.338909
Crime	0.99 (0.96-1.01)	0.33396	1.04 (0.85-1.28)	0.689201
Environment	0.98 (0.95-1)	0.07593	0.91 (0.74-1.13)	0.382526
Townsend	0.93 (0.9-0.96)	1.95e-07	1.03 (0.85-1.25)	0.745989

### Sheet: Supplemental Table 3
Supplemental Table 3: Odds ratios (95% CI) for "Ever PSA tested" status in relation to nSES indices of deprivation
Odds ratios (ORs), 95% confidence interval, and P-value estimates between nSES deprivation indices and the "Ever PSA tested" survey question for the European and African groups. All indices of deprivation, including index of multiple deprivation (IMD), were standardized per group prior to modeling. ORs < 1 signify increased nSES deprivation and less neighborhood resources lower odds of reporting …
	European		African
Deprivation Index	OR (95% CI)	P-Value	OR (95% CI)	P-Value
IMD	0.86 (0.85-0.87)	8.12e-90	0.83 (0.73-0.96)	0.00902099
Income	0.86 (0.85-0.88)	2.83e-84	0.82 (0.72-0.94)	0.00500718
Employment	0.84 (0.83-0.85)	7.78e-116	0.85 (0.74-0.97)	0.0183101
Health	0.83 (0.82-0.84)	2.27e-152	0.84 (0.73-0.95)	0.00815555
Education	0.83 (0.82-0.85)	2.27e-130	0.85 (0.74-0.99)	0.0317495
Housing/Services	1.13 (1.12-1.15)	1.25e-70	1.07 (0.94-1.22)	0.304675
Crime	0.94 (0.93-0.96)	1.82e-17	0.89 (0.77-1.01)	0.0774761
Environment	0.97 (0.95-0.98)	3.75e-06	0.94 (0.83-1.08)	0.385397
Townsend	0.91 (0.89-0.92)	2.38e-43	0.77 (0.68-0.88)	8.92e-05

### Sheet: Supplemental Table 4
Supplemental Table 4: Odds ratios (95% CI) for hospital/primary care visits in relation to nSES indices of deprivation
Odds ratios (ORs), 95% confidence interval, and P-value estimates between nSES deprivation indices and hospital/primary visits in the year before assessment for the European and African groups. All indices of deprivation, including index of multiple deprivation (IMD), were standardized per group prior to modeling. ORs < 1 signify increased nSES deprivation and less neighborhood resources lower od…
	European		African
Deprivation Index	Estimate (95%CI)	P-Value	Estimate (95%CI)	P-Value
IMD	0.86 (0.78-0.93)	1.78e-112	1.07 (0.21-1.94)	0.0149784
Income	0.84 (0.76-0.91)	1.38e-103	0.88 (0-1.77)	0.0516415
Employment	0.95 (0.87-1.02)	9.85e-128	0.85 (-0.02-1.73)	0.0575965
Health	0.93 (0.85-1.01)	2.51e-111	1.06 (0.1-2.02)	0.0317059
Education	0.7 (0.63-0.77)	4.54e-89	0.81 (0.06-1.56)	0.03438
Housing	-0.33 (-0.4--0.25)	9.7e-18	0.2 (-0.71-1.12)	0.662209
Crime	0.52 (0.45-0.59)	3.7e-44	0.35 (-0.53-1.22)	0.437943
Environment	0.28 (0.21-0.35)	6.8e-14	1 (0.16-1.84)	0.0199701
Townsend	0.75 (0.68-0.83)	9.05e-88	0.85 (-0.05-1.76)	0.0657039

### Sheet: Supplemental Table 5 
Supplemental Table 5: Correlations between nSES deprivation indices, "Ever PSA tested" status, and number of clinical visits in the year bfeore assessment
Peason's correlations between all nSES deprivation indices, including the Index of Multiple Deprivation (IMD) and Townsend index, the "Ever PSA tested" survey question in UKB, and the calculated number of hospital/primary care visits in the year prior to assessment. The scale ranges from -1, representing perfect negative correlation, to 1, representing perfect positive correlation.
	PSA Screening	# of Clinical Visits	IMD	Income	Employment	Health	Education	Housing	Crime	Environment	Townsend
PSA Screening	1	0.138452	-0.084729	-0.0833931	-0.0822256	-0.094819	-0.0885416	0.0400423	-0.0512412	-0.0454563	-0.0735722
# of Clinical Visits	0.138452	1	0.100495	0.0966574	0.108534	0.0992225	0.0882217	-0.0365953	0.0617558	0.0332154	0.0845436
IMD	-0.084729	0.100495	1	0.962242	0.932022	0.822926	0.848126	0.0670648	0.62635	0.579086	0.731863
Income	-0.0833931	0.0966574	0.962242	1	0.909332	0.766386	0.818203	0.026081	0.539317	0.506873	0.726924
Employment	-0.0822256	0.108534	0.932022	0.909332	1	0.838819	0.802876	-0.119882	0.467985	0.385085	0.625889
Health	-0.094819	0.0992225	0.822926	0.766386	0.838819	1	0.67768	-0.138102	0.463331	0.390577	0.570259
Education	-0.0885416	0.0882217	0.848126	0.818203	0.802876	0.67768	1	-0.116346	0.485083	0.318564	0.547383
Housing	0.0400423	-0.0365953	0.0670648	0.026081	-0.119882	-0.138102	-0.116346	1	0.0252494	0.208553	0.151286
Crime	-0.0512412	0.0617558	0.62635	0.539317	0.467985	0.463331	0.485083	0.0252494	1	0.514327	0.486654
Environment	-0.0454563	0.0332154	0.579086	0.506873	0.385085	0.390577	0.318564	0.208553	0.514327	1	0.576537
Townsend	-0.0735722	0.0845436	0.731863	0.726924	0.625889	0.570259	0.547383	0.151286	0.486654	0.576537	1

### Sheet: Supplemental Table 6
Supplemental Table 6: Odds ratios (95% CI) for PCa in relation to nSES indices of deprivation adjusting for number of clinical visits
Odds ratios (ORs), 95% confidence interval, and P-value estimates between nSES deprivation indices and PCa for the European and African groups. All indices of deprivation, including index of multiple deprivation (IMD), were standardized per group prior to modeling. ORs < 1 signify increased nSES deprivation and less neighborhood resources lower odds of PCa. Age at assesssment and number of clinic…
		European		African
Model	Term	OR (95% CI)	P-Value	OR (95% CI)	P-Value
IMD	Deprivation Index	0.9 (0.86-0.95)	6.6e-05	0.95 (0.65-1.39)	0.790421
IMD	Number of Clinical Visits	1 (0.99-1.01)	0.993504	0.99 (0.94-1.04)	0.608648
Income	Deprivation Index	0.89 (0.85-0.94)	3.05e-05	0.95 (0.65-1.4)	0.800937
Income	Number of Clinical Visits	1 (0.99-1.01)	0.999654	0.99 (0.94-1.04)	0.599674
Employment	Deprivation Index	0.89 (0.84-0.94)	1.32e-05	0.91 (0.61-1.35)	0.62851
Employment	Number of Clinical Visits	1 (0.99-1.01)	0.924905	0.99 (0.94-1.04)	0.621302
Health	Deprivation Index	0.89 (0.85-0.94)	9.02e-06	1.03 (0.68-1.56)	0.904625
Health	Number of Clinical Visits	1 (0.99-1.01)	0.939187	0.99 (0.94-1.04)	0.583307
Education	Deprivation Index	0.92 (0.88-0.97)	0.000653	1.06 (0.76-1.47)	0.725907
Education	Number of Clinical Visits	1 (0.99-1.01)	0.92523	0.99 (0.94-1.03)	0.571753
Housing	Deprivation Index	1.03 (0.99-1.08)	0.142655	0.71 (0.47-1.07)	0.105529
Housing	Number of Clinical Visits	1 (0.99-1.01)	0.727079	0.99 (0.94-1.03)	0.543198
Crime	Deprivation Index	0.96 (0.92-1.01)	0.0883664	1.07 (0.73-1.58)	0.717623
Crime	Number of Clinical Visits	1 (0.99-1.01)	0.757754	0.99 (0.94-1.04)	0.575021
Environment	Deprivation Index	0.96 (0.92-1.01)	0.0943682	1.01 (0.69-1.48)	0.964758
Environment	Number of Clinical Visits	1 (0.99-1)	0.719026	0.99 (0.94-1.04)	0.58831
Townsend	Deprivation Index	0.93 (0.88-0.97)	0.00181939	1.09 (0.76-1.58)	0.634682
Townsend	Number of Clinical Visits	1 (0.99-1.01)	0.894885	0.99 (0.94-1.03)	0.547445

### Sheet: Supplemental Table 7
Supplemental Table 7: Odds ratios (95% CI) for PCa in relation to nSES indices of deprivation adjusting for "Ever PSA tested" status
Odds ratios (ORs), 95% confidence interval, and P-value estimates between nSES deprivation indices and PCa for the European and African groups. All indices of deprivation, including index of multiple deprivation (IMD), were standardized per group prior to modeling. ORs < 1 signify increased nSES deprivation and less neighborhood resources lower odds of PCa. Age at assesssment and "Ever PSA tested…
		European		African
Model	Term	OR (95% CI)	P-Value	OR (95% CI)	P-Value
IMD	Deprivation	0.92 (0.9-0.95)	2.55e-07	0.99 (0.8-1.23)	0.942309
IMD	PSA Screening	1.37 (1.3-1.45)	8.24e-28	1.11 (0.7-1.76)	0.654558
Income	Deprivation	0.92 (0.89-0.95)	3.61e-08	0.98 (0.79-1.21)	0.859466
Income	PSA Screening	1.37 (1.3-1.45)	8.33e-28	1.11 (0.7-1.76)	0.665157
Employment	Deprivation	0.91 (0.89-0.94)	6.11e-09	1 (0.81-1.24)	0.964063
Employment	PSA Screening	1.37 (1.29-1.45)	2.8e-27	1.11 (0.7-1.77)	0.643315
Health	Deprivation	0.91 (0.89-0.94)	3.18e-10	1.06 (0.86-1.3)	0.5908
Health	PSA Screening	1.36 (1.29-1.44)	8.66e-27	1.13 (0.71-1.8)	0.595816
Education	Deprivation	0.93 (0.9-0.96)	3.67e-06	1.11 (0.9-1.38)	0.320445
Education	PSA Screening	1.37 (1.29-1.45)	1.3e-27	1.14 (0.72-1.8)	0.578989
Housing	Deprivation	1.03 (1-1.06)	0.0303926	0.89 (0.73-1.09)	0.26914
Housing	PSA Screening	1.38 (1.3-1.46)	5.54e-29	1.12 (0.71-1.78)	0.616858
Crime	Deprivation	0.99 (0.96-1.02)	0.462395	1.04 (0.84-1.29)	0.699288
Crime	PSA Screening	1.38 (1.31-1.46)	1.6e-29	1.12 (0.71-1.77)	0.623236
Environment	Deprivation	0.98 (0.95-1.01)	0.136743	0.92 (0.74-1.14)	0.426495
Environment	PSA Screening	1.38 (1.31-1.46)	1.63e-29	1.1 (0.7-1.74)	0.680139
Townsend	Deprivation	0.93 (0.91-0.96)	3.14e-06	1.04 (0.85-1.26)	0.71631
Townsend	PSA Screening	1.4 (1.32-1.48)	3.77e-32	1.12 (0.71-1.75)	0.621054

### Sheet: Supplemental Table 8
Supplemental Table 8: Odds ratios (95% CI) for PCa in relation to nSES indices of deprivation adjusting for "Ever PSA tested" status and number of clinical visits
Odds ratios (ORs), 95% confidence interval, and P-value estimates between nSES deprivation indices and PCa for the European and African groups. All indices of deprivation, including index of multiple deprivation (IMD), were standardized per group prior to modeling. ORs < 1 signify increased nSES deprivation and less neighborhood resources lower odds of PCa. Age at assesssment, "Ever PSA tested" s…
		European		African
Deprivation Index	Term	OR (95% CI)	P-Value	OR (95% CI)	P-Value
IMD	Deprivation	0.92 (0.87-0.97)	0.00106737	1 (0.67-1.49)	0.986203
IMD	PSA Screening	1.41 (1.29-1.56)	1.09e-12	1.24 (0.51-3)	0.637391
IMD	Number of Clinical Visits	1 (0.99-1.01)	0.664715	0.99 (0.94-1.04)	0.574334
Income	Deprivation	0.91 (0.86-0.96)	0.000456	0.99 (0.66-1.47)	0.946919
Income	PSA Screening	1.42 (1.29-1.56)	1.03e-12	1.23 (0.51-2.98)	0.645344
Income	Number of Clinical Visits	1 (0.99-1)	0.66163	0.99 (0.94-1.04)	0.576977
Employment	Deprivation	0.9 (0.86-0.96)	0.000361	0.96 (0.64-1.43)	0.829264
Employment	PSA Screening	1.41 (1.28-1.55)	1.67e-12	1.22 (0.5-2.95)	0.660949
Employment	Number of Clinical Visits	1 (0.99-1.01)	0.717551	0.99 (0.94-1.04)	0.590039
Health	Deprivation	0.91 (0.86-0.96)	0.000435	1.1 (0.72-1.68)	0.672198
Health	PSA Screening	1.41 (1.28-1.55)	2.41e-12	1.28 (0.53-3.1)	0.588847
Health	Number of Clinical Visits	1 (0.99-1.01)	0.701371	0.98 (0.94-1.03)	0.545818
Education	Deprivation	0.94 (0.89-0.98)	0.00625205	1.12 (0.79-1.59)	0.53856
Education	PSA Screening	1.41 (1.28-1.56)	1.37e-12	1.27 (0.53-3.08)	0.592264
Education	Number of Clinical Visits	1 (0.99-1)	0.604919	0.98 (0.94-1.03)	0.542922
Housing	Deprivation	1.02 (0.98-1.07)	0.356755	0.69 (0.45-1.04)	0.0755263
Housing	PSA Screening	1.43 (1.3-1.57)	2.99e-13	1.31 (0.54-3.18)	0.552562
Housing	Number of Clinical Visits	1 (0.99-1)	0.463283	0.98 (0.94-1.03)	0.536359
Crime	Deprivation	0.97 (0.93-1.02)	0.224034	1.1 (0.75-1.63)	0.622273
Crime	PSA Screening	1.43 (1.3-1.57)	2.31e-13	1.25 (0.52-3.01)	0.616677
Crime	Number of Clinical Visits	1 (0.99-1)	0.481486	0.99 (0.94-1.04)	0.556803
Environment	Deprivation	0.97 (0.92-1.01)	0.16364	1.08 (0.73-1.59)	0.692962
Environment	PSA Screening	1.43 (1.3-1.57)	1.77e-13	1.26 (0.52-3.05)	0.604243
Environment	Number of Clinical Visits	1 (0.99-1)	0.462777	0.98 (0.94-1.03)	0.547646
Townsend	Deprivation	0.94 (0.89-0.98)	0.0087782	1.12 (0.77-1.63)	0.552843
Townsend	PSA Screening	1.44 (1.31-1.58)	4.19e-14	1.11 (0.47-2.6)	0.813515
Townsend	Number of Clinical Visits	1 (0.99-1.01)	0.801852	0.99 (0.94-1.03)	0.567973

### Sheet: Supplemental Table 9
Supplemental Table 9: Odds ratios (95% CI) for PCa in relation to nSES indices of deprivation stratified by PSA screening status
Odds ratios (ORs), 95% confidence interval, and P-value estimates between nSES deprivation indices and PCa for the European group stratified by indicator for self-reported PSA screening at baseline (ever/never). All indices of deprivation, including index of multiple deprivation (IMD), were standardized prior to stratifying on screening status. Heterogeneity p-values calculated as a difference of…
	Never Screened		At Least One Screening
Deprivation Index	OR (95% CI)	P-value	OR (95% CI)	P-value	Heterogeneity p-value
IMD	0.91 (0.87-0.95)	3.12e-06	0.95 (0.91-0.99)	0.016892	0.137
Income	0.9 (0.87-0.94)	1.29e-06	0.94 (0.9-0.98)	0.00722024	0.157
Employment	0.9 (0.86-0.94)	4.51e-07	0.94 (0.9-0.98)	0.00329431	0.173
Health	0.9 (0.87-0.94)	1.53e-07	0.93 (0.89-0.97)	0.000417	0.329
Education	0.92 (0.88-0.96)	3.24e-05	0.95 (0.92-1)	0.0324371	0.189
Housing	1.03 (0.99-1.07)	0.118966	1.03 (0.99-1.07)	0.163187	0.979
Crime	0.97 (0.93-1.01)	0.102396	1.01 (0.97-1.06)	0.493325	0.107
Environment	0.97 (0.93-1.01)	0.109664	0.99 (0.95-1.03)	0.643738	0.445
Townsend	0.94 (0.9-0.97)	0.000787	0.93 (0.9-0.97)	0.00142232	0.963

### Sheet: Supplemental Table 10
Supplemental Table 10: Odds ratios (95% CI) for PCa in relation to the main effects and interactions between nSES deprivation indices and PRS
Odds ratios (ORS), 95% confidence intervals, and p-values for the association nSES deprivation indices, PRS269, and the interaction between the terms for only the European group. All indices of deprivation and PRS values were standardized in the European group and modled as continuous predictors in modeling. OR < 1 signify increased nSES deprivation and less neighborhood resources lower odds of P…
	European		African
Term	OR (95% CI)	P-Value	OR (95% CI)	P-Value
IMD	0.91 (0.88-0.95)	2.89e-07	1.03 (0.83-1.28)	0.793
PRS	2.07 (2.01-2.13)	1.80E-558	1.35 (1.09-1.67)	0.00659
IMD*PRS	1.01 (0.98-1.04)	0.637	0.85 (0.68-1.05)	0.132
Income	0.9 (0.87-0.94)	2.01e-08	1.03 (0.83-1.27)	0.809
PRS	2.07 (2.01-2.13)	2.74E-558	1.35 (1.09-1.67)	0.00659
Income*PRS	1.01 (0.98-1.05)	0.384	0.86 (0.7-1.07)	0.177
Employment	0.91 (0.88-0.94)	4.17e-08	1.02 (0.83-1.26)	0.84
PRS	2.07 (2.01-2.13)	1.71E-557	1.34 (1.08-1.66)	0.00785
Employment*PRS	1 (0.97-1.03)	0.91	0.84 (0.68-1.04)	0.106
Health	0.91 (0.88-0.94)	8e-09	1.11 (0.89-1.38)	0.355
PRS	2.07 (2.01-2.13)	1.51E-556	1.36 (1.09-1.69)	0.00561
Health*PRS	0.99 (0.96-1.02)	0.481	0.81 (0.66-1.01)	0.0559
Education	0.92 (0.89-0.95)	1.22e-06	1.15 (0.93-1.41)	0.207
PRS	2.07 (2.01-2.13)	5.08E-560	1.37 (1.1-1.7)	0.00454
Education*PRS	1.01 (0.98-1.04)	0.696	0.85 (0.69-1.05)	0.141
Housing	1.02 (0.99-1.06)	0.146	0.88 (0.71-1.09)	0.238
PRS	2.07 (2.01-2.12)	1.02E-562	1.37 (1.1-1.7)	0.00429
Housing*PRS	1.02 (0.99-1.05)	0.157	1.04 (0.84-1.29)	0.705
Crime	0.98 (0.95-1.01)	0.158	1.05 (0.85-1.31)	0.642
PRS	2.07 (2.01-2.13)	4.26E-564	1.36 (1.1-1.69)	0.00521
Crime*PRS	1.02 (0.99-1.05)	0.215	0.99 (0.79-1.23)	0.915
Environment	0.96 (0.93-1)	0.026	0.94 (0.75-1.17)	0.565
PRS	2.07 (2.01-2.13)	5.86E-564	1.36 (1.1-1.69)	0.00533
Environment*PRS	1.02 (0.99-1.05)	0.144	0.99 (0.79-1.24)	0.929
Townsend	0.92 (0.89-0.95)	1.74e-06	1.06 (0.86-1.29)	0.594
PRS	2.07 (2.01-2.13)	8.06E-573	1.39 (1.13-1.71)	0.00205
Townsend*PRS	1.01 (0.98-1.04)	0.681	0.97 (0.79-1.19)	0.748
